# The experiences of general practitioners regarding communication with patients from different cultural backgrounds and/or low socio-economic status: a qualitative interview study

**DOI:** 10.1101/2025.03.27.25322990

**Authors:** Dionne N. Zwinkels, Hannah A. Bijl, Reinier C.A. van Linschoten

## Abstract

**Introduction:** Effective communication between general practitioners (GPs) and patients is essential for high-quality healthcare, improved patient outcomes and physician satisfaction. However communication barriers related to cultural differences and low socio-economic status (SES) can negatively impact patient care. This study explores the experiences of GPs in navigating communication challenges with patients from diverse cultural and socio-economic backgrounds, aiming to identify strategies to improve these interactions.

**Methods:** This study used a qualitative phenomenological approach to explore GPs’ experiences with communication challenges with patients from diverse cultural backgrounds and/or low socioeconomic status. Semi-structured in-depth interviews were conducted with GPs from Jans Huisartsen, a general practice in Rotterdam. Data were analyzed with thematic analysis.

**Results:** A total of 13 GPs from Jans Huisartsen were interviewed. Key challenges included language barriers, different expectations, and different cultural norms. Consequences of communication challenges included misunderstanding, lower medication adherence, less shared decision-making, and decreased patient satisfaction. To improve communication, GPs employed strategies such as simplifying language, using translators, and personalizing consultations.

**Conclusion:** This study highlights the experiences of GPs regarding how cultural diversity and SES affect effective communication. The results underline the importance of addressing specific challenges faced by these patients, particularly by fostering shared decision making and re-evaluating the role of family translators. Enhancing GP training on communication with culturally diverse patients or patients with low SES and promoting the use of professional translators could improve patient understanding, adherence and satisfaction, ultimately contributing to more equitable and effective healthcare for these vulnerable populations.
