## Supplementary file 2. Interview excerpts for "The experiences of general practitioners regarding communication with patients from different cultural backgrounds and/or low socio-economic status: a qualitative interview study"

### Sheet: Codeboom
Categorie	Hoofdthema	Subthema	Sub-subthema	Definitie code	Voorbeeld quote	Voorbeeld quote 2	Voorbeeld quote 3
Challenges in communication				There are challenges in communication between patient and physician
	Cultural background			The cultural background of patient and physician differs and this brings challenges in communication	Maybe it is necessary. But on the other hand, I have a feeling that those people in their ethnic groups already solve a lot with each other. Just like they used to do in the Netherlands. Now that happens far too little I think. But I get the idea that the whole cultural problem is already largely solved internally, without us having to interfere. Sometimes I get the idea that they also find it a …
		Language barrier		There is a language barrier between patient and GP making communication difficult	That depends on language comprehension anyway. There is often also a very big language barrier here with a different cultural background. So if you can't communicate with someone directly, and it's about someone who translates and who also doesn't speak good Dutch directly, or you use a translation app, then quite a lot of nuance is lost. And if I have to use a translation app, I can't check what…	Language barrier in itself does not necessarily present a problem. It does take time, because you have to translate. But, where it's annoying, um, there's often a translator coming in, who is often a family member or good friend, who doesn't translate everything fairly. And on a lot of questions they say yes, when they don't have to be. Then you end up going astray.
		Norms and values		Differences in norms and values can lead to challenges in communication	I think especially psychological things are less talked about, especially feelings and emotions. Even within Dutch culture, you have subcultures where this is less so. For example, in Crooswijk they will also be Crooswijk men, we all know those examples, who talk less about that. Actually, we are all not that much different from each other. But yes in that area they do perhaps approach it differe…	Religion does play a role. For example, for some women it's very important to bleed every month, you can't give them a hormonal coil. I have the idea that you see that more often with women from an Islamic background.
			Demanding diagnostics	Patients are accustomed from their culture to receiving further diagnostics or referrals immediately and demand the same from their Dutch family doctor	Of course, some countries do a lot of overdiagnosis, and they consider that to be standard, they consider it normal. And if they start comparing with the Netherlands like that, we can never provide good care
			Doctor superior to patiënt	Patients do not dare to say everything and are not used to having a conversation with the doctor, because from their culture they are used to the doctor being superior to the patient	You have a lot of countries where the doctor is superior to the patient and he doesn't actually listen at all. Who just prescribes a medicine, the effect of which may not even be described. Whereas in the Netherlands, of course, we are conservative with medication and you try very hard to ask.
			Taboo topics	There are topics that are culturally determined not to be talked about	Sexual problems are often difficult to discuss, that can also be a taboo. Yes and then you have to sometimes, because then they do make sense to ask. But that is also sometimes difficult yes.
		Expectations/request for help		There are different expectations of the family physician based on difference in ethnicity and cultural background	That they are demanding actually, so they want to have certain examinations, they want to have certain medicines. Because they are used to, also sort of lump things together, it varies a little bit depending on where they come from, but they are sometimes used to the fact that in their own country, yes then they pay for the doctor and then they are allowed to see the specialist. And then they als…	Especially among the highly educated people with high SES want to see a specialist much faster. Are not used to a GP. So they actually just expect things that we can just do, can only be done at a specialist. So there's a different expectation pattern there. What makes it difficult is that sometimes it just takes longer, if you want something particular, you have to explain it more to get somethi…
			Unfamiliarity with the Dutch healthcare system	The patient is not familiar with the Dutch healthcare system in terms of insurance and premiums	And what a lot of people don't understand is the socialist healthcare system. We have a system where everyone pays, even if you don't need care. People come with the idea ‘I pay premium, so I am entitled’. That's a very common statement.	Of course, the Dutch healthcare system is also a public healthcare system. In another country you go to the hospital and make an appointment with the specialist, here we are sometimes seen as a kind of extra barrier or a counter where you can ask anything. Anyway, I don't think that has anything to do specifically with that SES either. But access to care is different from external.
	Low socio-economic status			Patients of low socioeconomic status (SES) defined as low income, low education level or low or unskilled employment	What I find even trickier is understanding. If people are really not that smart, they can't understand some things. No matter how easy you explain it to them, in my view then, I can't explain it any easier, and then you see that they still keep coming or keep calling. Then they feel free to come up with the same thing they were in a quandary about at the time. Which you've already answered a hund…
		Recognizing low SES		Recognizing or discussing a patient's socioeconomic status	Sometimes people can have ways that make it seem like they get by with basic things, so then you don't notice. Then they function normally, but that they still have a lower IQ. Also in the consulting room, if they haveb prepared for a consultation, that can make a difference whether you notice it or not. And it is also often the case that if there are people with a lower ses or a language barrier…	well finally you talk about it quite often. In certain circumstances you do find out; in terms of socially. You often notice it directly in communication anyway. How someone presents themselves gives a lot of information anyway. IQ can sometimes be tricky, some people sometimes verbally in strong. So then you can still be wrong. But in general it can be estimated. I do notice that people with a l…
		Illness perception		The extent to which a patient understands his or her disease is lower for patients of low SES compared to high SES	They do need more reassurance too. When you're a GP, you see a lot and it's nothing. And that's also good, because you are also there to screen and impose when it is something. And if you see a lot of patients with a low SES who think they have a lot, then sometimes it's very difficult, because we are not necessarily educated, it's always possible hey, you can always have something, but if you te…	I think people with high ses will take that very differently. Who I think will try to think along the lines of I still have that problem, could it also be something else. Or I have now tried this and this. But here they still think they are about to die. While you've explained it a hundred times. And they say that sometimes, very little of such a conversation sticks with patients. So I think it's…
		Less outstpoken/demanding		Patients of low SES may be less articulate or demanding than patients of high SES who often enter the consultation room already prepared	I think sometimes the educated people, they come with an idea of this is it and this is what we are going to do. In that sense, that is then more of a challenge than people coming in saying okay I looked this up, but I don't know that much about it either. They are easier to convince of what it is than an educated person who says I looked this up and this is in the literature.
		Request for help		Difference in help demand between patients of high versus low SES bringing challenges	A woman who was between 18 and 25 years old went to live with her boyfriend who was a lot older. She came to the doctor's surgery because she was moving out of her mother's house and that didn't go well, and yes, she is over 18 so that's up to her, but then she came to ask, I thought there was something wrong with her because her relationship with her mother wasn't good, but her question was: can…	Yes it is also more than a kind of logistical stuff. Especially with children, then, you often hear it. Then questions come up about breastfeeding or logistical things. That is then not medical at all. Then I wonder why they bring it up. I don't think they connect well enough with a mother-child centre. Then I think ‘how come?’. Is it not explained well there, or do they say go and see your GP. O…
			Non-medical questions	More logistical questions such as housing and parenting questions	If you compare it per practice that sometimes you do get questions where you think, ‘what kind of question is this?’ That doesn't belong here at all. Or it's not medical at all.
		Social issues		Social problems prevalent among patients of low socioeconomic status	they do come with more social problammatics. I always say whether I work in Hilligersberg or in Rotterdam South; people come with the same kind of complaints anyway, it's almost always fear of illness. Of what lies beneath. Most people don't die from their illness, it goes away by itself. It's mostly fear of illness, but packaged differently. But in a low social environment it can also often be s…	Even if people cannot come to the practice, I can really do a lot more here than in someone's home. But if people just really don't have anyone who can bring them or who can run errands for them, that's kind of sad. By the way, it also happens to people with a Dutch background. I think it happens more often to people with a low SES than to people with a higher SES. That is sort of my assessment.	You often see of course that social problems, people somatize very much of course, even though higher educated ones do too, but lower social ones maybe a little faster. Those might just have a little less understanding in general. Then I'm being very charitable. But those might then come up with abdominal pain complaints more quickly, where you would think of social problems sooner.
			Financial concerns	Financial concerns of patients with low SES presenting challenges in consultation	What you see a bit more in a neighbourhood with a low SES is, especially if I've just come back from a practice where generally people live with a bit more to spend, you often get questions here like, gosh, how expensive are these medicines? Because you have prescribed this now, but do I have to pay for it myself and how much will it cost? And physiotherapy, yes, I can't pay for that now. Yes, so…	And often what you sometimes run into is the cost if you actually want to do research or refer people. And then they say, yes, but I can't really afford that. And then you have to find out together how we can solve it without having to request those tests, for example.
		Unhealthy lifestyle		General poorer health of people with low SES due to poor lifestyle, for example	Yes they generally live unhealthier lives. Those are cliches then, it's not for all of them. More alcohol consumption in general, although I see that among the young people here too, and generally a worse diet. So then they are more likely to get diabetes, COPD, cardiovascular disease. So besides having specific physical complaints, they also just come because they are often sick.	that a lot of people were literally sick because of how bad their lives were. Because of the stress that gives, and because of, yes stresses. The tricky thing about that population, though, is that everything could be explained physically. They don't really understand that because of the stress they have, they can also feel sick.
Consequences of challenges in communication				Challenges in communication leading to negative impact on patient care	I think the quality of care they receive is less anyway. Or just to be fair also from me. Also because we don't have the patience and time to explain it all properly. Because then you sometimes make decisions you might not make if someone would just speak Dutch. So I sometimes choose to do diagnostics more often. Or to just meet them and poke something. That might not always be the best thing to …
	Therapy adherence			Low compliance due to poor communication between GP and patiënt	That is, unfortunately, among the low socio-economic class. You often have that, with chronic diseases where you don't have to notice symptoms right away. That's when you see the highest risk of therapy non-adherence. For example type II diabetes low grade, without polyuria or polydipsia. Then the likelihood of therapy non-adherence is high. Because doctor I have no complaints, I have no disease.…	Not always seeing the usefulness, side effects, not seeing that it is more useful than the side effects they have. That the effect is often long-term. And often logistical things. Taking pills 2x in a day is sometimes much more complicated than 1x in a day, although I do think that applies to everyone haha. But injecting insulin once a day is easier than 4x a day. Sometimes you then have to reali…
	Miscommunication and misunderstandings			Miscommunication between GP and patient due to difficult communication	Yes it just surprises me sometimes too, it's not big things, but when I agree something with someone and then they totally misunderstand orso. Or that they come back with something while we agreed something completely different. You know, or that they still expect me to be able to help them. Those kinds of communicative things are sometimes not fully understood. But that also happens with Dutch o…	A specific example is taking the pill after sex. We explain it, and of course that is only in 15 minutes or half an hour so that is little, but the pharmacy also explains it. But what is said on TikTok or the internet or by friends that of course we all don't know. And people often can't read the prescription on the box either. So you're also a bit at the mercy of, it's only ‘so much’ you can do.	So misunderstandings arise more quickly because of language barriers. And yes, you may have explained it so well, but sometimes, unfortunately, they just creep in.
	Shared decision making			Communication affects that which the general practitioner and patient jointly decide is best for the patient in a given situation	I usually ask what they want or say ‘we can do two things, what are you comfortable with?’ I can prescribe something, but you have to go and take it or do it. I often do put the question back. So I always do try. And sometimes that can also be trickier with the higher ses, because they often have a plan of course. But when you explain things, that's what it's all about. But at the lower ses it ca…	Yes, that does indeed differ. With highly educated people you can discuss the options more, during training they also learn that a lot. Discuss a few options and discuss what is best for someone. You do that less, they still say ‘you are the doctor, just say it’. The higher SES want more options, the pros and cons, sometimes a bit exaggerated. The lower educated are more likely to say ‘you are th…
		Decision made by the doctor		Collaborative decision-making is difficult due to difficult communication, leaving the family physician in charge and making the decision for the patient himself.	I might also be more inclined to do less shared decision making as well. I honestly don't know if that's the right method. I think you are more likely to think you do know what is needed anyway. Indeed with people who are a bit more educated you can explain these are the options a bit better. With less educated people, I think it's a bit more difficult. But maybe that is also an assumption I have…	There are also conversations when I don't. Then there are the really intense language barriers. Where the person almost doesn't understand and you then have to convey to the person on the phone what the correct information is and then I'm just like ‘OK, this is what we're going to do’. So that little is actually lost in doubt, whether shall we do this or not. Then you can still add something of ‘…
	Loss of information			Due to a language barrier, not all information gets across properly from doctor to patient and vice versa, causing information to be lost	And it is also often the case that if there are people with a lower ses or a language barrier then someone will come along to help. To translate or to make sure someone understands you. Then it is often unnoticed that the conversation is more with that person than with the patient. I always have to watch out for that myself.	Yes, that again, sometimes it's people with low ses, that also varies a lot. I can't say they are generally less satisfied or more. Because higher economic status have, especially since medicine is often not very unambiguous, by by by until you have a diagnosis. But that's not how it works of course. So you can't quite get satisfaction from that then either, but you have that sometimes with the l…	I think the quality of care they receive is less anyway. Or just to be honest also from me. Also because we don't have the patience and time to explain it completely well. Because then sometimes you make decisions you might not make if someone would just speak Dutch. So I sometimes choose to do diagnostics more often. Or to just meet them and poke something. That may not always be the best thing …
	Less emotional support			A language barrier makes it difficult to understand and respond to emotions	When someone has a language barrier it does make it more difficult I think. You can't respond as well to emotions anyway
	Difficult to convince/inform			It is difficult to educate patients about their clinical picture or convince them of the importance of treatment due to a language barrier or low intellect	No matter how easy you explain it to them, in my opinion then, easier I cannot explain it, and then you see that they still keep coming or keep calling. Then they feel free to come up with the same thing that they were in over their head at the time. Which you've already answered a hundred times. This is nothing. You really don't have to do anything with this. Don't worry about it. Then I sometim…	And of course it is harder to explain to them of why do you have to use this if you have no symptoms.
	Feeling disconnected			Some low SES patients lack connection with society, mainly because of its complexity and the challenge of providing explanations	Because I think they have less connection with the doctors and with the assistants, because I think the level is just very high. Society is very complex. So we ask app for this, call for that, use your portal for that. That is for people who have low ses or low education at least, very complex.
	Quality of care and patiënt satisfaction			Lower quality of care due to difficult communication and therefore dissatisfaction of patients	I think the quality of care they receive is less anyway. Or just to be fair also from me. Also because we don't have the patience and time to explain it all properly. Because then you sometimes make decisions you might not make if someone would just speak Dutch. So I sometimes choose to do diagnostics more often. Or to just meet them and poke something. That might not always be the best thing to …	Because of a language barrier, so less effective communcation because of less high intelligence, it's just more misunderstanding and so then you get more complaints. Then you just get more that they are dissatisfied.
		Paracetamoldoctors		General practitioners in the Netherlands are sometimes seen as paracetamol doctors because they only prescribe paracetamol and a wait-and-see policy.	Had the feeling that they are very often brushed off with a paracetamol. That's a lot of what is said online and where a lot of jokes are made or complained about a lot, that we Dutch doctors send everyone away with a paracetamol.
Improving communication				Apply ways to improve communication with patients from low SES or other cultural backgrounds	I do think a bit with those demanding people, that I notice that that causes quite a lot of irritation with me and with colleagues. What often helps me is putting myself a bit in their shoes. They are not used to anything else. If you see it from their perspective and you know from their perspective that they are used to quickly going to a specialist and getting all the tests, that is normal for …	You do always have to be direct whether you are going to do it or not. Don't talk around it and end up saying I won't do it. Just directly I'm not doing it because. And let them talk about it. Yes and then again, you learn a lot of conversation techniques and I think you apply them unconsciously, but in the end you also just try to have a conversation with someone. I don't think oh now I have to …
	Adapting communication			Adapting communication to patients of low socioeconomic status	You automatically make shorter sentences, without commas. Just staccato anyway. And you also start asking for more in return. Do you understand? Can you tell what I just said? Sometimes that's kind of miraculous. If it is feasible, I sometimes try to give them information in their own language. At Pharos or other websites, you can also give them information. I often ask whether they can read Dutc…	Yes communicating on their level. So I often try to show very non-verbal compassion, understanding. Making comments like you are in an incredibly difficult situation, you are here in the Netherlands, you know it is also difficult, I understand you are in pain. Just giving recognition. And that bit of being seen is very important, I think, and then you get them on board much more easily. And then …	Explaining things a little more in Jip and Janneke language or sometimes sketching or drawing some things. Pictures online I show very often. For example, if I want to explain a herniated disc, an HNP in the lower back, try explaining that. But if you then have a picture with this is the nerve and there is the disc that presses on it. So more visualizing. That makes it easier.
		Personalization		Sharing personal experiences, showing more of yourself as a family physician or trying to know more of a person's personal life to gain the patient's trust	I also often include them in the conversation, when I see if it is likely to be something that is important to someone. Then I describe how it is in my culture. Especially dealing with complaints, dealing with pain. I always bring it in a bit anyway. Then, for example, I tell about my mother with knee pain.	What I notice is that in that group, but I apply this very much in practice because I learned it in the PI, that you have to be very much yourself. So if you notice such a gap in communication, you have to adapt to their way of communication and their use of language. But you also have to very much show them, ‘This is what I think, I am very direct about this, this is not okay’. You can also ofte…
		Face-to-Face consult		A physical consultation instead of digital to facilitate communication with these patients	Then I think of, I already find such face-to-face contact much more pleasant than explaining things through a computer screen. Because then I don't know if it's understood and if it's clear.
		Meta-communication		Communication about communication itself, with the goal of improving interaction	Yes, you try to feel it a bit. Every consultation is actually unique I think. From the training you have to tick things off, but at a certain point you do get your own style in that. I did learn that you have to dare to ask people, even those with a lower ses. That you say ‘I notice that this affects you, do you agree with this?’. It's important to say so.
		Checking for understanding		Checking that the patient understood the information provided	I always try to test it though. Do you have any questions, or do you understand what we are discussing now. But then it also depends on how honest the patient is, of course. So for myself, I always try to check. I also always say if there are any questions or if you don't understand, let me know.
		Normalizing not understanding		Explicitly naming that it is okay not to understand something immediately	You can solve that very easily though by asking, gee what don't you understand.
		Extra check-ups		Arranging additional checkups to monitor patient understanding or treatment	And I see them at least, due to the fact that, almost always once again. So I don't just let them disappear. I say gee you just come back in 1-2 weeks and I'll check if you've understood, then I'll know whether or not you're doing better, or worse and we'll check that in the next consultation.
		Using simple language		Deliberately choosing clear, simple words and phrases to make medical information more understandable to the patient	Then you try to keep it simpler, more basic.	You automatically make shorter sentences, without commas. Still, just staccato.
		Using visual aids		Using visual aids, such as images to clarify medical information	sometimes sketch or draw some things. Pictures online I show very often. For example, if I want to explain a hernia, an HNP in the low back, go ahead and explain that. But if you then have a picture of it with this is the nerve and there is the disc pressing on it. So visualising it more. That makes it easier.
		Referring to a colleague		When communication gets bogged down in a consultation, transfer the patient to a fellow GP	And if it really fails then it is still advisable to have the patient treated by a colleague.
	Dealing with language barrier			Using resources such as special conversation techniques or an interpreter to bridge a language barrier	Quite honestly, a patient who comes to the doctor just wants to be helped. So if his Dutch is not good, he just gets an interpreter. If necessary, using the apps on your phone, you can have a nice conversation. But I think it is someone's own responsibility to arrange for an interpreter. Or by phone a colleague they speak to. That works fine too. It's not ideal, but doable. And even so, it's ofte…	I think so really do take the time to explain it properly. You notice sometimes even with a language barrier, you get over it quickly and you think it makes no sense. But it always makes sense. Something as simple as eczema, with that just explaining gosh this is something that comes back, you're not going to get rid of it. That also pays off, because then you don't necessarily see that person co…	You can't even call people sometimes. You then come up against challenges like, how do you want to give feedback on a result? With people who speak Dutch well, I'll call you and you can come back if you have any questions. People with a language barrier I let them come back more often, because I already know one phone call isn't going to do it. Or you have to call a contact person, but then you a…
		Providing information in the patiënt's native language		Providing medical information in the patient's native language	If it is feasible, I also sometimes try to give them information in their own language.
		Translation apps		Leveraging translation apps, such as Google Translate	What I saw there in particular, especially with people coming from Eastern Europe, is that they do really use Google Translate a lot. That you speak in, and then let the phone ring back and forth. You see this more and more often and it works quite well, I think.
		Bringing a translator		Patients should make sure they bring an interpreter to every consultation	Sometimes there is then also a memo in the file that they should make sure someone is there by default.	So if his Dutch is not good, he just provides an interpreter.
			Family-translator	The interpreter used is a family member, often children translating for the parents	It is often the case that if a parent comes with a daughter or a son, that daughter or son does understand and can then translate or make it clear and who also understands that you don't need a tablet for everything.
		In-house translator		There is someone in the practice who can act as an interpreter	We also sometimes had the assistant going to interpret. We had a Moroccan assistant who is fine with helping.
		Interpreter phone service		The interpreter phone is used	Yes not everyone knows about the existence of the interpreter phone. Although I wonder if it's really that much better. Yes, it is an independent person. But again, that takes time.
		Learning Dutch		It is the patient's responsibility to learn Dutch if the patient wants to be helped by a Dutch general practitioner	I think it's also a bit of people's own responsibility. You moved to a country where you don't speak the language and you don't speak English. Then, if you want to get good care, you have to make sure you make it understandable for yourself.	But I've been encouraging them to speak Dutch for years, but they either refuse or they don't want to. Then I thank yes boys, I'm not going to say that, but then I think yes do a Dutch course.
		Taking extra time		GP takes extra time with patient with language barrier	If you then take a moment to explain what it is and that it is a recurring thing and things like that. Then you have really taken some time and then someone feels heard.
	Dealing with norms and values			How to deal with different cultural norms and values between physician and patiënt	Yes, I always notice, because I have a different background myself, you also notice with an Islamic background, that everyone is searching for the same kind. Then patients with an Islamic background, for instance, think they will understand me more. So you already have something of a connection. In that, you already have a bit more trust with someone not necessarily from the same background, but …	Yes if it is somatising for example. Not accepting pain symptoms that are there. You ever want to find somewhere the entry point of gosh isn't there a lot of psychological stress that you're dealing with, which maybe you're trying to wave away, which then manifests itself in somatising. Then I do try to say, I know what it's like in cultures, or that's how it goes with us.
		Accommodating		Meeting the patient's expectations of the family physician by seeking a middle ground in policy	Or to accommodate them for a moment and poke something. That may not always be the best thing to do. But it is also sometimes a bit of a choice with what you can do here.
		Conceding to build trust		Giving in to the patient's desire to gain the patient's trust	Of course, the trick is in getting them to know you and trust you. I also admit it once at the beginning, then I will do a blood test if they are really afraid they have an abnormality in the blood. Then we'll just test that once. But then I also use that afterwards of your blood is just fine, so we don't need to test that each other month again.
		Explaining the consequences of diagnostics and referral		Explaining the consequences that additional diagnostics or a referral to a specialist have	But I also sometimes say ‘yes, what are we going to do there’. The specialist also just doesn't accept it when we refer like this and it's also a waste of your time if you have to wait a long time and nothing is done
		Two-track policy		Taking two paths in treating a patient to then determine which treatment to proceed with	Or if people are really troublesome then I make the referral and start treatment and then if it is no longer needed or is already over, you don't go.
		Showing empathy for cultural differences		Showing understanding and respect for the patient's cultural background	What often helps me is putting myself a bit in their shoes. They are not used to anything else. If you see it from their perspective and you know from their perspective that they are used to going to a specialist quickly and getting all the tests, that is normal for them. And then if they come somewhere and a doctor comes and says no that's not allowed at all you just have to watch and do nothing…	Making comments like you are in an incredibly difficult situation, you are here in the Netherlands, you know it is also difficult, I understand you are in pain. Just giving recognition.
		Being clear in your decision/refusal		Transparent and clear communication of decisions to choose certain treatments or refuse patient wishes	You do always have to be direct whether you are going to do it or not. Don't talk around it and end up saying I won't do it. Just directly I'm not doing it because.
		Openly discussing differences		Engage in conversations about cultural, social or ethical differences between the family physician and the patient	With someone from a different cultural background, though, it is good to figure out how do you stand in life, what is your network?
	Dealing with unfamiliarity with the healthcare system			How to deal with different patient expectations regarding the care the family physician can provide	Of course, sometimes you have those days when you think I don't care. If you absolutely want that reference, I don't feel like arguing about it. You also have those days when I think, well, I'll let this one go. Then I'll make the referral to the gynaecologist. But I do try to start the conversation. Then I say we'll try here first, and if we can't work it out I'll send you to the specialist. So …	But I also sometimes say that I am a caregiver and that this is my job, but that I am not about the care system. That can also help sometimes. That can also help sometimes. That you use a kind of lightning rod. They shouldn't be with me for that. And then you also see that people cave in. Then you say, but we can do this and that. We can do things, but we have to make sure we do them for a reason…	It depends on the time of day. I actually try, my idea is that I have to invest in one person in explanation and then maybe they get it. And then they come 5 more times, but then they understand how the system works. So I always try to explain okay, very simple, this is how the body works. That's how it works here in the Netherlands. I understand that it's different in your own country, but that'…
		Explaining how the system works		Explaining the Dutch healthcare system	Trying to explain, and I often do in an introductory meeting if I don't know people or run into that myself. Then I discuss it, explain what I think about it and how the healthcare system works here. And there are some good websites these days about how the system works in the Netherlands.
		Shifting responsibility		Telling patients that as a general practitioner you are not responsible for the Dutch healthcare system and thereby shifting the “blame” to higher up	But I also sometimes say that I am a caregiver and that this is my job, but that I am not about the care system. That can also help sometimes. That can also help sometimes. That you use a kind of lightning rod.
	Dealing with low SES			Apply ways to improve communication with low SES patients	Of course, as a GP, you are very much brought up with guidelines. If this is it then we will do it or not, but it does make you more creative working with such a population. Especially also because sometimes the rules of health don't quite fit in there. Look, if there is a lot of poverty, you can tell people to eat healthy and exercise a lot, but if you have no money for a sports club and no mone…	It is the type of person who in my feeling needs a bit more time. Which I give a bit more clarity by repeating some things. I usually end my consultations with a resumé, but with them I usually do it a bit longer, a bit slower. And I often write down some points we discussed to go over again at home. And I see them at least, due to the fact that, almost always once again. So I don't just let them…	In such a disadvantaged practice, you also have of you flip a switch. You know people are coming with a different need for help. So I do try to really help. At least I try to listen. I often try to give them a route. That's more of hey, I'm a family physician you actually come here for other things, but let me just take a look, what are you running into, let's look at that letter again. Okay, thi…
		Pointing patients in the right direction		Providing targeted guidance to help find appropriate care or support	Then, as a GP, you enter an area where people can have a lot of complaints, but which you, as a GP, cannot do very much about. But sometimes you can try to point people a bit in the right direction for help with that.
		Openly discussing social issues		Engage in conversations about the challenges faced by patients with low SES	But of course they come to your surgery more often with complaints that you can't necessarily explain at all other than that it's because of the whole situation. And so I think you could or could do something with it. So I always do try, but of course I can't change their income situation or work situation. But I can talk about it. And that already helps a little bit.
			Openly discussing financial concerns	Starting conversations about the patient's financial status	Yes on a referral and financial level I now actually discuss by default of yo check with your insurance will it be reimbursed and if not, we have to find alternatives
			Being creative	Applying innovative and flexible approaches to meet the needs of patients with low SES	With a few euros, you can get a bag of potatoes and a box of frozen frikandells. Yes, then I can go and tell someone to eat more healthily. Yes, you just can't. It is very accepting of yes, there are just different rules here. So you have to be more creative I think.
	Education and training			Having received education on communication with patients from low SES or other cultural backgrounds during training	Of course, we have training where you get a lot of experience, so that comes into it. Anyway, the longer you work, the more experience you get. But yes, you do get it in your training.	GP training is only 3 years and a lot has to go into that. It's also what you learn in your own population of course. Gradually you get to know your people a bit. That's where you figure it out a bit. But that's also why it's quite difficult to make a comparison, to generalise, say, for the whole bandwidth. I am also only 1 GP, I cannot speak for everyone.
